# Plasma proteomics of seizure-associated changes in epilepsy

**DOI:** 10.1101/2025.02.04.25321586

**Authors:** Sarah Akel, Saman Hosseini Ashtiani, Mayuresh Anant Sarangdhar, Markus Axelsson, Johan Zelano

## Abstract

Fluid biomarkers are emerging as crucial markers for diagnosis and disease monitoring in neurology. Epilepsy remains an exception despite seizures being known to result in metabolic changes, inflammation, and altered brain protein levels. Insight into how seizures affect the blood proteome is greatly needed.

This cross-sectional study used plasma samples from adults aged 18-50 with epilepsy recruited at five different neurology outpatient clinics in region Västra Götaland, Sweden to the Prospective Regional Epilepsy Database and Biobank for Individualized Clinical Treatment (PREDICT). Patients were categorized based on the presence of seizures; those with seizures ≤1 year (*n*=88, median number of seizures for patients who have experienced seizures in the last two months = 1) and those seizure-free (*n*=88) for >1 year.

Plasma proteomics was performed using four Olink Explore384 panels to analyze a total of 1447 proteins. Normalized Protein eXpression (NPX) values were compared between seizure and seizure-free participants. Two machine learning models, one linear and one non-linear, identified protein expression differences associated with seizure status through feature selection, resulting in 51 unique discriminative proteins. Twenty-three proteins were considered top differentially expressed after FDR adjustment (*p*≤0.05), including neurofilament light and several cytokines. Protein-protein interaction (PPI) analysis identified several clusters among the 51 discriminative proteins, with the largest clusters primarily associated with inflammatory processes. In addition, machine-learning independent gene set enrichment analysis identified 34 gene sets, mainly related to immune and inflammatory processes, that were also enriched in association with seizures.

In this study, persons with epilepsy and seizures had different plasma protein profiles compared to those seizure-free, primarily suggesting altered inflammatory/immune processes. The findings fit well with the growing evidence of inflammation as a key process in epilepsy. In addition to new therapeutic targets, immune processes need further exploration as candidate biomarkers for the monitoring of treatment responses in epilepsy.
