## Supplemental Tables for "Plasma proteomics of seizure-associated changes in epilepsy": Table S1.csv

	logFC	AveExpr	t	P.Value	adj.P.Val	B
LAMP3	0.635511783180374	-0.0928965909090909	3.34014764004931	0.00102341451359213	0.0219115940824101	-0.927452070995985
MYLPF	0.633980315770324	0.335522727272727	3.22998134964772	0.00147876696604311	0.0219115940824101	-1.25154066385519
BSG	0.3349103594635	-0.0850113636363636	3.17324534747501	0.00178091614212729	0.0219115940824101	-1.41471056481485
CKAP4	0.48687415691322	-0.124060227272727	3.12376747430139	0.00209014571179401	0.0219115940824101	-1.55491534767655
CD160	0.576848278017679	-0.166128977272727	3.04691446286956	0.00267020824493198	0.0219115940824101	-1.76880280463342
GART	0.373365160763591	0.15125	3.03219906594276	0.00279694659452978	0.0219115940824101	-1.80921413002272
KLRD1	0.590622064795178	-0.165492045454546	2.97160768194088	0.0033793511645508	0.0219115940824101	-1.97376190686818
ADA	0.428711076603146	-0.0727255681818182	2.89758186172533	0.0042413071172925	0.0219115940824101	-2.17073632490844
CDH15	0.196599179750368	0.0508005681818182	2.84137268822357	0.00502535805103191	0.0219115940824101	-2.31730221572942
TFF2	0.346155090843888	0.06235	2.80667241435974	0.00557318584203487	0.0219115940824101	-2.40648314489591
BST1	0.20152322091724	-0.117378977272727	2.80598946486182	0.00558449341507754	0.0219115940824101	-2.40822835741889
IL18R1	0.534192207747165	-0.157217045454546	2.80574428289565	0.0055885579754207	0.0219115940824101	-2.40885480242179
NEFL	0.298862928154609	-0.000993749999999979	2.75382820414721	0.00651238416020558	0.0219115940824101	-2.54037842235046
FOLH1	0.686980171507506	0.220375	2.75040851345446	0.00657784711311248	0.0219115940824101	-2.5489632080174
MERTK	0.486555072009291	-0.162490340909091	2.73754463895638	0.00682947905299084	0.0219115940824101	-2.58116943103001
RPGR	0.675869025901471	-0.12894375	2.73113190029437	0.00695815013048573	0.0219115940824101	-2.59717296328333
PAEP	-0.693664255097169	0.12949375	-2.71441957765423	0.00730386469413671	0.0219115940824101	-2.63871873834118
SUSD5	0.153739783559715	-0.00317272727272727	2.65046833564625	0.008774930075895	0.0248623018817025	-2.79553919982501
NCLN	0.591828347759667	0.314426704545455	2.62210236492348	0.00950904529531457	0.025524279476897	-2.86399843684848
TGOLN2	0.10962806456571	0.0145863636363636	2.56099331162662	0.0112812458266362	0.0287671768579222	-3.00917399105375
CXCL14	0.249492707302142	0.0750960227272727	2.51365355778571	0.0128516573799184	0.0312111679226589	-3.11946297141074
PCDH1	0.402084788285411	-0.159228409090909	2.44533572903704	0.0154619238864296	0.0358435508276324	-3.27525961570263
IL3RA	0.14325276077991	-0.0100494318181818	2.31265598639503	0.0219052948233869	0.0485726102605537	-3.56638888999482
CD36	-0.118206450707727	-0.00783068181818182	-2.2668514306043	0.0246229649520726	0.0523238005231543	-3.66336179345912
PADI2	0.383899087919475	0.220275	2.24490897161363	0.0260261512785404	0.0530933486082223	-3.70917029675267
RLN2	-0.704884031498388	0.791330681818182	-2.22637716548428	0.027265038895775	0.0534814224494048	-3.74753182874009
GLI2	0.233837330380844	0.127027272727273	2.20622540274793	0.0286701747423686	0.0541547745133629	-3.78890666994709
KYNU	0.273212635897018	-0.0405602272727273	2.10881425707967	0.0363835947084262	0.0653214948380705	-3.98389395097447
C1QTNF5	-0.119063526806334	0.00920795454545455	-2.1002105015211	0.0371435951040009	0.0653214948380705	-4.00071540426136
NOS1	0.206159592550786	0.0784914772727273	2.03788253561166	0.0430669695946575	0.0732138483109177	-4.12062450753713
ZBP1	0.168235557090865	0.0453494318181818	2.01251236371076	0.0456991193318816	0.0735208613489188	-4.16844893549153
MYOM1	0.267710454342076	-0.0063329545454546	2.00847144703384	0.046130736532655	0.0735208613489188	-4.17601366025249
OTOA	0.389808525164313	-0.0152028409090909	1.95316303822987	0.0523948221103272	0.0809738159886874	-4.2780951786439
KLRF1	0.207780182633517	-0.0468755681818182	1.85318664756377	0.0655391527301479	0.0983087290952218	-4.45569989695476
CEBPA	0.202372898654588	0.11064375	1.78419455622377	0.0761245679987215	0.110924370512423	-4.57303963580336
SULT2A1	0.253876321899777	0.0947522727272727	1.74115662607116	0.0834133756843317	0.118168948886137	-4.64406722954073
B2M	0.0795065831175552	0.02174375	1.51410000913725	0.131804317335018	0.178867258704487	-4.99099398393611
MYOM3	0.298932774835911	0.0829710227272728	1.50359391264869	0.134488322483333	0.178867258704487	-5.00590910429767
GLA	0.0793521410564006	0.00458068181818181	1.49474891941695	0.136780844891667	0.178867258704487	-5.01838765162427
LTO1	0.200178269142322	0.172632954545455	1.43172828247602	0.154005016731058	0.196356396332099	-5.10522073235684
IDI2	0.153702284456575	0.0452994318181818	1.27418860880776	0.204285925706288	0.254111761244407	-5.30629207901792
ART5	0.188064268559694	0.218911363636364	1.25353915147096	0.211681516824303	0.257041841858082	-5.33094696882028
CTNNA1	0.191917997200176	0.267728977272727	1.183361532279	0.238270793146234	0.282600243033906	-5.41178010768737
MKI67	0.164633713801845	0.0621017045454545	1.16057508130914	0.247395373604759	0.286753728496425	-5.43704201131889
PHOSPHO1	0.135738195543984	-0.127304545454545	1.14432692621586	0.254050707805753	0.287924135513187	-5.45476013517572
TEX101	0.141890505312887	0.155073863636364	1.06324759633134	0.289134527902829	0.320562193979223	-5.53949599481977
FGF16	0.178028504878492	-0.0307034090909091	1.04190409293901	0.298893262324058	0.324330986777169	-5.56078136046898
LAYN	0.127733497043282	-0.153667045454545	0.853926943414851	0.39431275073268	0.418957297653473	-5.72980896053926
TMPRSS5	0.162457501029169	-0.220218181818182	0.80764533900907	0.42039110976455	0.437549930571267	-5.76633001631993
RALB	-0.0669715636526194	-0.180909659090909	-0.395994960667615	0.692591084123389	0.706442905805857	-6.00204426915617
ACVRL1	0.0581540421283477	-0.136160227272727	0.31907634190719	0.750049128541014	0.750049128541014	-6.02825374669353
