## Supplemental Tables for "Plasma proteomics of seizure-associated changes in epilepsy": Table S2.csv

	logFC	AveExpr	t	P.Value	adj.P.Val	B
PRKCQ	-0.411252843421358	0.110565853658537	-3.2079435302474	0.00191968916226491	0.0486362174852537	-1.36170450407882
AMN	0.504414492167517	0.0712719512195122	3.09168171343515	0.00273438088535719	0.0486362174852537	-1.65688118092433
DSCAM	0.412106947699063	0.068640243902439	3.05718182006863	0.00303209300334514	0.0486362174852537	-1.7428725575294
GART	0.65600800128736	0.15180243902439	3.0055954063735	0.00353382788499753	0.0486362174852537	-1.87006229534647
ATRN	0.230646575171594	-0.00386585365853659	2.94067358966246	0.00427455414961835	0.0486362174852537	-2.0277339795331
RPGR	0.958672690058223	-0.100137804878049	2.93899161721271	0.00429552569666362	0.0486362174852537	-2.03178303261258
GBA	1.04133904119695	-0.240329268292683	2.82271018754911	0.00599821671760067	0.0486362174852537	-2.30725535061335
IL15	0.206612668829212	0.000718292682926827	2.81078913227838	0.00620397931221991	0.0486362174852537	-2.3349950443646
TGOLN2	0.186482099378202	0.0327280487804878	2.77181441576708	0.00692270510742925	0.0486362174852537	-2.42502789986995
CCN5	0.305818551027245	0.0838682926829268	2.73448294316128	0.00768178900817786	0.0486362174852537	-2.51031157003492
BABAM1	-0.474048540521023	0.0213585365853659	-2.7318869333379	0.00773730237645864	0.0486362174852537	-2.51620725649056
PAEP	-0.961361500227021	0.0937048780487805	-2.72273165654853	0.00793601530654718	0.0486362174852537	-2.53696306233853
SFRP1	0.269965226194301	0.0387256097560976	2.72073121311183	0.00798004954795804	0.0486362174852537	-2.54149069318251
SMPDL3A	-0.358412200127995	0.0628756097560975	-2.71946508180659	0.00800803498802499	0.0486362174852537	-2.54435494526029
SCARA5	0.181764919224081	0.0102378048780488	2.70543894232664	0.00832409985747398	0.0486362174852537	-2.57601228187904
RLN2	-1.08599580328512	0.607587804878049	-2.6996224040758	0.00845847260613108	0.0486362174852537	-2.58910116650161
IGFBP4	0.264783202619602	0.0251365853658536	2.6728638126213	0.0091024585298443	0.0488804453869051	-2.64901875070634
KLRD1	0.689052025821723	-0.0525378048780488	2.65448466294073	0.00957027742323767	0.0488804453869051	-2.68988949698131
LY75	0.284245086915199	-0.0743280487804878	2.56580845479277	0.01214887786165	0.0488804453869051	-2.88380602049204
SPACA5_SPACA5B	0.281973693955865	0.0682939024390244	2.56302115085165	0.0122392551568661	0.0488804453869051	-2.889812563179
AHSG	0.195953348929359	0.0303134146341463	2.54936791097941	0.0126907820358034	0.0488804453869051	-2.91915612682714
FCRL3	0.439405430319909	0.0785317073170732	2.54467944398832	0.0128492651299553	0.0488804453869051	-2.92920239545019
FGF12	0.296878059487293	0.027690243902439	2.54036843378927	0.0129965610372596	0.0488804453869051	-2.93842622142261
AFM	0.250824680345199	-0.0473243902439024	2.53848527153449	0.0130613798779685	0.0488804453869051	-2.94245132550693
CSF3	0.387569220779177	0.0784756097560976	2.52240715863826	0.0136267599044221	0.0488804453869051	-2.97671518453318
ANGPTL4	0.305251904995974	-0.0583512195121951	2.51721363402589	0.0138140389136906	0.0488804453869051	-2.98774403866548
MYLPF	0.719214531110996	0.246064634146341	2.47003853892613	0.0156241105578964	0.0514586797311215	-3.08704780609715
WNT9A	0.226330318576304	0.0042841463414634	2.46912086591076	0.0156613373094718	0.0514586797311215	-3.08896380166402
KLHL41	0.411117529901038	0.0524756097560976	2.44706325651991	0.0165803840220656	0.0525998389665531	-3.13483629876241
NOS1	0.362292112751351	0.0804939024390244	2.40562403079365	0.0184383080981441	0.0565441448343087	-3.22007098371973
SLIT2	0.341396502172891	0.0204780487804878	2.37483647750592	0.0199366031177913	0.0566319786442397	-3.28259294251233
MERTK	0.550550826368169	-0.057040243902439	2.37151463804704	0.0201045655196055	0.0566319786442397	-3.28929762661323
CDH15	0.234309293477792	0.0297951219512195	2.3674139221195	0.0203136445136947	0.0566319786442397	-3.29756328433292
C5	0.173354670226863	-0.0145365853658537	2.33826254941074	0.0218564623707124	0.0591410158266335	-3.35596880269875
LAMP3	0.580490398926429	0.0150426829268292	2.31409168785877	0.0232135428228065	0.0604101086022864	-3.4039235955145
BTD	0.212296618566008	-0.0381963414634146	2.3067757391611	0.0236387381487208	0.0604101086022864	-3.41835366606113
KLKB1	0.219353061392851	-0.0516158536585366	2.26302930356994	0.0263277734843137	0.0648776693866591	-3.50381433491121
CRIP2	0.20369959098984	0.0058719512195122	2.25579817373351	0.0267972982249244	0.0648776693866591	-3.51780398156187
ACVRL1	0.141390394685836	0.0266926829268293	2.22806882884005	0.0286667499781167	0.0669215827905353	-3.57108909208339
ORM1	0.264581144976796	-0.00707073170731708	2.22192178717816	0.029096340343711	0.0669215827905353	-3.58282354450499
IL6	0.557463779122184	0.30545	2.20477630661522	0.0303245240319255	0.0680452734374913	-3.61540391796849
TNFSF9	0.314710103652467	0.0501658536585366	2.19356459225135	0.0311519789981759	0.0682376682817187	-3.63658937937125
VEGFA	0.577243041276395	-0.0309085365853659	2.14276167160919	0.0351534528385309	0.0706652859080137	-3.73139705723102
ADAMTS1	0.222408740735267	0.0306048780487805	2.13724506452182	0.0356137741775521	0.0706652859080137	-3.74157438216038
RLN1	-0.689150608387169	0.643720731707317	-2.13707774141903	0.0356278175613683	0.0706652859080137	-3.74188270711718
SUSD2	0.203513760006718	-0.045930487804878	2.13080430286217	0.0361578294184216	0.0706652859080137	-3.75342735596568
SERPING1	0.193736509121645	-0.0639512195121951	2.1184766317723	0.0372193067672113	0.0706652859080137	-3.77602595807499
IL1R1	0.141240996634397	0.00792073170731708	2.1156296771223	0.0374682512224349	0.0706652859080137	-3.78122841516277
PROS1	0.243690837840823	-0.03765	2.11370977607449	0.0376369457553551	0.0706652859080137	-3.78473330447227
RNASE4	0.154289241086391	0.0067951219512195	2.09587696908253	0.0392355525168223	0.072193416630953	-3.81715353251079
CXCL14	0.393327419758433	0.134236585365854	2.07673823372255	0.0410162449803664	0.0739900889841903	-3.85167700245174
INHBB	0.347310527748793	0.0602621951219512	2.04948859799847	0.0436717123333078	0.0759561382701211	-3.90034554473644
APOL1	0.229790148981031	0.116207317073171	2.04863390925056	0.0437573405251785	0.0759561382701211	-3.90186278455339
VSIG4	0.22263030171661	0.0204536585365854	2.02399124151689	0.0462890566114152	0.078143165582904	-3.94536551253025
SERPINF1	0.150965017464553	-0.0201365853658537	2.01330291650006	0.0474256185782158	0.078143165582904	-3.96408782149763
NOMO1	0.134338694954789	0.0205219512195122	2.01200355185894	0.0475654051374198	0.078143165582904	-3.96635782215597
RBFOX3	0.200197754546151	0.0146939024390244	1.99571383906009	0.0493480159452122	0.0796494292449039	-3.99470473258267
CD34	0.108044764347814	-0.0329073170731707	1.98126404747679	0.0509767686961675	0.0808597020697829	-4.01967693925983
MYOM3	0.486616595265139	0.16239512195122	1.92147635201765	0.0582117884332511	0.0907709243365949	-4.12126596537693
APCS	0.270368625550394	-0.0421268292682927	1.85256025573547	0.0676114668389966	0.103670915819795	-4.23486938109813
NCLN	0.581633402803756	0.35749512195122	1.82344182463833	0.0719492398499544	0.108513607642554	-4.28173469608707
MRC1	0.138893593415463	0.0318780487804878	1.81414692281417	0.0733818792839605	0.108889240227812	-4.29655192786163
KLRF1	0.270124549972055	0.126491463414634	1.78018888185751	0.0788193547682216	0.111834959265824	-4.35009632563717
PADI4	-0.233008750892534	-0.0205304878048781	-1.77536151392011	0.0796187844489113	0.111834959265824	-4.35763277578611
CRISP3	-0.118526885757036	-0.0253817073170732	-1.76201402373516	0.0818641863063606	0.111834959265824	-4.37837302759798
IL20RA	0.273769693244211	0.0186353658536585	1.75776488046108	0.0825898926272963	0.111834959265824	-4.38494547928856
GLA	0.138251526984303	0.0469634146341463	1.75627512878359	0.0828455800287848	0.111834959265824	-4.3872463322038
STC1	0.262172943448003	0.0239512195121951	1.75290219084073	0.0834268955363212	0.111834959265824	-4.39244905475809
SUSD5	0.162109634753506	0.0218634146341463	1.75024503557745	0.0838872145193304	0.111834959265824	-4.3965412155228
HLA.E	0.254479628896773	0.128565853658537	1.73817825229179	0.0860040613603327	0.111834959265824	-4.41505285304321
SMOC2	0.151060891336698	0.0271073170731707	1.73646912436183	0.0863074142160161	0.111834959265824	-4.41766529490253
MLN	0.36019022218865	0.00518780487804876	1.72303881091541	0.0887219186964255	0.112311108784114	-4.43811144399308
CAT	0.206039986878549	0.0773939024390244	1.72087305217325	0.089116423274351	0.112311108784114	-4.44139486996735
IL15RA	0.198166128602458	0.00879634146341464	1.70296078347431	0.0924347125229161	0.114486537232088	-4.46840489991181
PRDX2	0.228797371710634	0.060819512195122	1.69821080725541	0.0933314162218109	0.114486537232088	-4.4755236434041
CNTN3	0.147816141860191	-0.00985243902439025	1.54708057616157	0.125767354352733	0.152244692111204	-4.69236444676818
GLI2	0.199984812409066	0.0818585365853658	1.49672956889709	0.138375302650458	0.165011829952394	-4.76041164426746
ART5	0.287059048598906	0.165093902439024	1.49088342468089	0.139901334090073	0.165011829952394	-4.76817536596101
BLNK	0.147234009237951	0.0219536585365854	1.41406927363704	0.161198472283047	0.187724803165068	-4.86752138273979
FCER1A	-0.0982399132207743	0.0120841463414634	-1.38624580399908	0.169500566019352	0.194925650922254	-4.90227959810916
B2M	0.113811314921309	0.0736682926829268	1.37596041627845	0.1726509429606	0.196097367313274	-4.91496263955771
SCN2A	-0.488028285814715	-0.0859146341463415	-1.29809011653883	0.197964242833356	0.222106223666692	-5.00806767030493
PKLR	0.138507661505669	0.105618292682927	0.896469894410645	0.372675614661255	0.413086223479946	-5.40504344625955
SSB	0.211072404114611	0.179920731707317	0.84680350378818	0.399615738683713	0.437674380463114	-5.44429459257329
WASL	0.370828745728622	0.476881707317073	0.778490176382844	0.438562998959318	0.474679951814791	-5.49469578139132
ZBP1	0.0856733061363095	0.0516987804878049	0.740054706755233	0.461420269111322	0.493612380909787	-5.52122108112601
IVD	0.249566958265035	-0.156196341463415	0.656021977596842	0.513681198832257	0.543203106811122	-5.57460055256034
CCL28	-0.0943651549346638	0.00923292682926829	-0.633848503281576	0.527977125474013	0.551976085722832	-5.5876269779663
MYO6	0.0827147619059911	0.0235280487804878	0.56699591777079	0.572295034664827	0.591585878529933	-5.62421767694801
NTRK3	0.0356308118768551	-0.0157121951219512	0.534527584887514	0.594450229555617	0.607660234656853	-5.6405317005111
CTNNA1	-0.0973777575372398	0.351137804878049	-0.313975614269642	0.754351975260015	0.762641557405729	-5.72602434883837
SPRR3	-0.0275915714371768	-0.978170731707317	-0.0373500326862128	0.97029840465396	0.97029840465396	-5.77050850828849
