## Supplemental Tables for "Plasma proteomics of seizure-associated changes in epilepsy": Table S3.csv

	logFC	AveExpr	t	P.Value	adj.P.Val	B
CSH1	-1.19947642930994	-0.24584693877551	-3.19788403641372	0.0024761061553965	0.131921723052599	-2.13164082956002
MAPT	-1.18919370706793	-0.155416326530612	-3.10087806040864	0.00325512686684404	0.131921723052599	-2.28958249281506
APOB	0.405586150544426	-0.0930387755102041	3.07212854909767	0.00352704444907833	0.131921723052599	-2.33589975071603
FCRL3	-0.523073144647879	-0.00438775510204082	-3.04156405522624	0.0038394311925274	0.131921723052599	-2.38488613408658
SLAMF1	0.456074513907103	0.00838775510204081	2.81937436269978	0.00701790041925507	0.131921723052599	-2.73262576957004
IL34	-0.746361845935828	-0.161979591836735	-2.81817367728272	0.00704033373014912	0.131921723052599	-2.73446289897334
FKBP7	0.5149159956225	0.275261224489796	2.79724247621128	0.00744223677828376	0.131921723052599	-2.76641307563045
FGF19	0.788130685432851	0.113310204081633	2.78240539565738	0.0077398738996799	0.131921723052599	-2.78897333452843
TERF1	0.416018584889534	2.24489795918479e-05	2.78214187732866	0.00774525830030788	0.131921723052599	-2.78937336129529
KIRREL1	0.864521090976525	0.416981632653061	2.75838705942948	0.00824510769078744	0.131921723052599	-2.82533821737725
IL13RA2	0.480708234070413	0.0758632653061224	2.62314439690879	0.0117038586168351	0.157585663955633	-3.0263933435817
PADI2	0.974724949011083	0.195432653061224	2.53360991338805	0.0146772736015138	0.157585663955633	-3.15588079457002
NEFL	0.608016122908121	-0.129283673469388	2.53126160066543	0.0147637850325466	0.157585663955633	-3.15923673554551
IL3RA	0.264502763717494	-0.0531877551020408	2.48892273040506	0.0164051792361744	0.157585663955633	-3.21938193322373
LGALS3BP	-0.349358582152147	0.0409142857142857	-2.47439998180731	0.0170052326287967	0.157585663955633	-3.23985356584759
TTF2	-0.924114831058388	0.0537959183673469	-2.45711753563287	0.0177451672751124	0.157585663955633	-3.26410833767275
APOA2	1.81343069649549	0.209008163265306	2.40969615817934	0.0199273129190442	0.157585663955633	-3.33005650231605
LAP3	-0.716233804691749	0.0927795918367347	-2.39576559886153	0.0206127807200949	0.157585663955633	-3.34925908309901
HAVCR2	0.248313455245671	0.00357142857142858	2.37189717823825	0.0218367046642437	0.157585663955633	-3.38197829451455
RNF168	1.05182192286396	-0.0255142857142857	2.37076395950248	0.0218964043951378	0.157585663955633	-3.38352597357397
ST13	-0.335209800021372	0.142022448979592	-2.34917441060031	0.0230621110804172	0.157585663955633	-3.41291128910677
SH2D1A	0.531499404067254	0.0691183673469387	2.331351609737	0.0240660200330786	0.157585663955633	-3.43702520309732
FST	-0.324759103198205	0.0504591836734694	-2.32572930406405	0.0243907263353449	0.157585663955633	-3.44460477999783
COL5A1	0.278433733197798	0.0563122448979592	2.32353549235244	0.0245184850681251	0.157585663955633	-3.44755875079151
ATXN2	-0.982565304453895	0.273375510204082	-2.28411470024908	0.0269184051669859	0.157585663955633	-3.50029562969069
FGL1	-0.575259475355321	0.0673265306122449	-2.266570493583	0.0280522293625857	0.157585663955633	-3.52355526808129
KRT19	0.596003462200782	-0.111234693877551	2.25190730228652	0.0290322466460334	0.157585663955633	-3.54289467681856
CACNA1C	0.68198638834047	0.214295918367347	2.17498476607095	0.0346877522531524	0.157585663955633	-3.64282421190813
CD300C	0.237683815776139	0.0815612244897959	2.15903330701191	0.0359754169817649	0.157585663955633	-3.66322142378156
STC1	-0.410909046297372	0.240981632653061	-2.14579111347706	0.037076142453385	0.157585663955633	-3.68006821727566
CDSN	0.608092682011986	-0.247002040816326	2.12989548573065	0.0384364211618872	0.157585663955633	-3.70018700073386
CLEC7A	0.69904253791492	-0.343873469387755	2.12005380657144	0.03930040340229	0.157585663955633	-3.71258640786197
SERPINA4	0.193538329529554	0.013069387755102	2.11193175953543	0.0400261919555899	0.157585663955633	-3.72278628890156
FABP9	0.847313564799169	0.0272816326530612	2.10791163926491	0.0403897531224041	0.157585663955633	-3.72782379603981
ATXN10	-0.523059097587141	0.0739102040816326	-2.09018983570476	0.0420270868099092	0.157585663955633	-3.749942839822
FGF20	0.243701362459253	0.0557224489795918	2.08803078129224	0.0422304729536503	0.157585663955633	-3.75262781406239
LAMP3	1.10594917645667	-0.4119	2.08765294449344	0.0422661539598838	0.157585663955633	-3.75309746803257
JCHAIN	0.261322210942098	-0.0228510204081633	2.08662629526909	0.0423632384962461	0.157585663955633	-3.75437327058573
MILR1	0.32403106449143	0.0579632653061225	2.06623170978687	0.0443325798312629	0.157585663955633	-3.77961703941427
KLRC1	1.02916562051486	0.401697959183674	2.05822047237313	0.0451277042368802	0.157585663955633	-3.78948065806624
GGT1	0.434099447244903	0.102769387755102	2.04979116909942	0.0459776900958004	0.157585663955633	-3.79982692992029
ST8SIA1	0.610219590082016	0.18714693877551	2.04960556904731	0.0459965609923931	0.157585663955633	-3.80005436773499
IGLC2	0.176324012949235	0.0479265306122449	2.04702949895756	0.0462591790529931	0.157585663955633	-3.80320948026826
CHAD	0.250401548624804	0.0553020408163265	2.03730304663968	0.0472625245321657	0.157585663955633	-3.81509438252078
CKAP4	0.915613086756772	-0.292208163265306	2.02416460537098	0.0486477923686537	0.157585663955633	-3.83107834238515
PINLYP	0.424475786009369	-0.00490408163265307	2.02163561580543	0.04891844061745	0.157585663955633	-3.83414578432003
BSG	0.620246129097691	-0.248461224489796	2.01144599730507	0.050022172014141	0.157585663955633	-3.8464744625957
CIT	-0.263743936055903	0.0248326530612245	-2.00722353585442	0.0504858221350367	0.157585663955633	-3.85156900644744
CDH15	0.260075051438383	-0.0158469387755102	1.99849489087726	0.0514560690799442	0.157585663955633	-3.86207373964154
BATF	0.898571845751692	0.443716326530612	1.97964340501857	0.0536066209873172	0.157585663955633	-3.8846379364504
SIGLEC5	-1.05202428567307	-0.385791836734694	-1.97869275245659	0.0537170922481987	0.157585663955633	-3.88577134130111
SULT2A1	0.613836322102361	0.120559183673469	1.97070421593633	0.0546531795231388	0.157585663955633	-3.89527855556866
CEBPA	0.503448625107963	0.1936	1.96676408056705	0.0551200279062099	0.157585663955633	-3.89995651386415
RELT	0.175019153419408	-0.0354510204081633	1.96419801569948	0.0554259103379765	0.157585663955633	-3.90299910151563
GAD2	-0.389166742278298	-0.00430816326530612	-1.96169774852037	0.0557253525153005	0.157585663955633	-3.9059606391058
IFT20	-0.659956340307148	0.374789795918367	-1.95027627679292	0.0571109840752571	0.157585663955633	-3.9194510866194
CRELD2	0.222009864903836	0.0519979591836735	1.94654155001708	0.0575704455133746	0.157585663955633	-3.92384874103613
JUN	0.63819577956607	0.11460612244898	1.93987996281346	0.058397856879403	0.157585663955633	-3.93167608950268
TGOLN2	0.152628882671772	0.00895510204081632	1.93922068800244	0.058480294675344	0.157585663955633	-3.9324495708143
LAIR1	0.206405716094345	0.0511	1.93433267690856	0.0590946239833622	0.157585663955633	-3.93817778043858
MRI1	-0.329196180329464	0.0632918367346939	-1.92582717896636	0.0601767831503936	0.157840742689557	-3.94811770534845
AGR2	0.817442786918594	-0.205957142857143	1.90215691988038	0.0632780038626603	0.158200576323829	-3.97559470711303
AOC1	0.527374075011668	-0.042869387755102	1.88107376846417	0.0661540457771835	0.158200576323829	-3.99983772369282
CA2	-0.425347335143083	0.232897959183673	-1.87303704988002	0.0672792640668672	0.158200576323829	-4.00902136601358
SPINK1	0.232810166146955	0.0517040816326531	1.86424283456577	0.0685291236000785	0.158200576323829	-4.01903402914406
CD36	-0.208483893287123	-0.00876938775510205	-1.86331753239915	0.0686617682753186	0.158200576323829	-4.02008530596336
PLCB1	0.376416267331411	0.238922448979592	1.86270789309413	0.0687492807354703	0.158200576323829	-4.02077771223333
MYOM1	0.409592290252392	-0.0924816326530612	1.8382612027474	0.0723372995553812	0.158200576323829	-4.04839109203432
C9	0.670547662107206	0.50970612244898	1.83658464153776	0.0725890627094231	0.158200576323829	-4.0502739050987
FOXO1	0.624019015259631	0.141648979591837	1.83461900266316	0.072885177915505	0.158200576323829	-4.05247956776408
CXADR	0.705485142002704	0.0680551020408163	1.8275762727662	0.0739545239625601	0.158200576323829	-4.06036639754868
ADA	0.75136386304827	-0.233781632653061	1.81790183184233	0.0754450145157915	0.158200576323829	-4.07115977969321
CSNK2A1	-0.287196354852418	0.0821755102040816	-1.80081968505017	0.0781385556595092	0.158200576323829	-4.09010253769809
RAB6B	-0.359839921404501	0.198455102040816	-1.78875403410839	0.0800894005141651	0.158200576323829	-4.10339346096719
FOLH1	1.00094670979212	0.366922448979592	1.78700322496358	0.0803758471004428	0.158200576323829	-4.10531592820412
PPT1	-0.502917400795438	0.0541632653061224	-1.77855895008603	0.0817694858184001	0.158200576323829	-4.11456622810784
A1BG	-0.197343391507168	-0.0674816326530612	-1.77838220102517	0.0817988712236677	0.158200576323829	-4.11475946032587
PDIA3	0.197376549317125	0.0484918367346939	1.7753265920263	0.0823082804281664	0.158200576323829	-4.1180975097979
FCAR	0.625379299449174	-0.15110612244898	1.77495520271982	0.082370376341467	0.158200576323829	-4.11850290334298
UROS	-0.849796684513333	0.0564163265306123	-1.77476406662609	0.082402349376346	0.158200576323829	-4.11871151234379
SMPD3	0.678824169580579	0.254824489795918	1.77369546636605	0.0825812950189445	0.158200576323829	-4.11987745635779
NME1	0.189291355785421	0.0487387755102041	1.76514086442151	0.084025580612093	0.158200576323829	-4.12919031092384
IL18	0.280307105188031	0.0324163265306122	1.76389330253856	0.0842379611736663	0.158200576323829	-4.130545325838
AKT1S1	-0.364713766145041	0.182138775510204	-1.76329175782099	0.0843405261435643	0.158200576323829	-4.13119839712911
GPR101	0.700795134177661	0.0847959183673469	1.75932966248718	0.0850186825629101	0.158200576323829	-4.13549524279712
CD300A	0.172696642858065	-0.00131224489795918	1.75924740588326	0.0850328097740581	0.158200576323829	-4.13558436386468
TNFRSF4	0.882065807593844	-0.406857142857143	1.73544606571953	0.08920365754092	0.162633337677565	-4.16122587682969
TMEM25	0.606411495389286	-0.0905816326530612	1.73092248893593	0.0900152835368136	0.162633337677565	-4.16606616308208
DSG2	0.144649662096476	0.0608	1.72843171457623	0.0904647940831458	0.162633337677565	-4.16872680671358
HSD17B14	0.616911646743039	-0.261667346938776	1.71743376952075	0.0924719327797463	0.164394547163993	-4.18043637626838
IL13	0.484426464201482	0.223324489795918	1.71114606687051	0.0936359355387987	0.164634611936349	-4.18710271486903
NCLN	0.896696411717005	0.369381632653061	1.69061817358434	0.0975208470413776	0.16875563344457	-4.20872333834266
MMP10	0.333724125967963	0.0572897959183673	1.68767179867706	0.0980892119396561	0.16875563344457	-4.21180847805973
NEDD9	0.276584457148359	-0.0890755102040816	1.66702307627316	0.102149466254351	0.169798679217103	-4.23330180314699
PLAUR	0.130058590575993	0.0774979591836735	1.66580632830371	0.102392966600759	0.169798679217103	-4.23456131968271
DPP10	0.383714775310215	-0.0994551020408163	1.66365779100204	0.102824104076508	0.169798679217103	-4.23678347079658
DPEP1	0.561807289019263	-0.303797959183674	1.66307926180232	0.102940449275368	0.169798679217103	-4.23738140545129
ESR1	1.19823445705412	-0.145159183673469	1.64631363560437	0.10635929999796	0.172806078548393	-4.25463252509923
TGFA	0.511056275352189	-0.252295918367347	1.64358817007351	0.106923761101818	0.172806078548393	-4.25742284298084
SIRT1	0.57077853186425	0.164134693877551	1.63674004909783	0.108352866061662	0.173364585698658	-4.26441650487811
VEGFD	0.923688297943756	-0.446483673469388	1.62865536020981	0.110060064199089	0.174352576949052	-4.2726409011727
RALB	0.392846316684131	-0.290483673469388	1.61817469701144	0.112305787121551	0.174680051925312	-4.28325079077735
PXN	0.450444830694466	0.0965020408163265	1.61750620329561	0.112450283426919	0.174680051925312	-4.28392553595379
RGMB	0.107523211190464	0.0258897959183673	1.59784538588302	0.116768076941685	0.1796431952949	-4.30366312539778
KLRK1	0.992952415244292	-0.826179591836735	1.58231449839668	0.120273072027396	0.181997703288059	-4.31910772601977
RSPO1	0.445938378477755	-0.0993081632653061	1.57938166949275	0.120944399140982	0.181997703288059	-4.32200965117518
TMPRSS5	0.581294849057291	-0.222095918367347	1.57604880660587	0.12171096407389	0.181997703288059	-4.32530174969126
PFDN6	-1.12401340093289	-0.206042857142857	-1.56070991048933	0.125289617460665	0.183259895255357	-4.3403754545715
EPHA1	0.161952625347484	0.0116551020408163	1.55993010477718	0.125473788464435	0.183259895255357	-4.34113836748652
TREM2	0.381687110558414	-0.0452122448979592	1.55086781972575	0.127630083113261	0.183259895255357	-4.34998007862128
CRTAM	0.469435486546712	-0.126930612244898	1.54499134841563	0.12904416991467	0.183259895255357	-4.35568960665027
PI16	0.149434942708422	-0.0271306122448979	1.54346544695198	0.129413402874316	0.183259895255357	-4.3571690779472
ALPI	0.906480494533417	0.141275510204082	1.54340807929077	0.129427301024096	0.183259895255357	-4.3572246752304
LY96	0.339642234975433	-0.0228469387755103	1.52714159259845	0.133416589686515	0.187251353945986	-4.37291657583814
CCL20	0.724465176428832	-0.262875510204082	1.51347924689719	0.136842578284566	0.188183438984558	-4.3859842247153
NMNAT1	0.322763997133863	-0.0497469387755102	1.51151842031632	0.137339976893634	0.188183438984558	-4.38785127794744
SMS	-0.449227584978992	0.333365306122449	-1.51045969231465	0.137609139757458	0.188183438984558	-4.38885849379401
CTSS	-0.106358466088655	0.0162795918367347	-1.50420637367162	0.139207506312271	0.188755940762401	-4.3947949589638
SIRPB1	0.206558537292628	0.042930612244898	1.49631722587347	0.1412450011874	0.189318442762001	-4.4022535806763
PON1	0.143271569736615	-0.0176244897959184	1.49345962038889	0.141988832071501	0.189318442762001	-4.4049467547344
FGF6	-0.348467440080139	0.1575	-1.48524513679609	0.144144350532293	0.190604099877412	-4.41266338804642
SIGLEC10	0.46418059061746	-0.276516326530612	1.47258870081861	0.147516035005851	0.19346365246669	-4.42447949586656
PIK3IP1	0.102200586261997	-0.00942857142857143	1.46307881046641	0.150090178423537	0.194307910595029	-4.43329935143655
RNASE6	0.137167367556767	0.0477938775510204	1.46125220061468	0.150588630711147	0.194307910595029	-4.43498765251366
PHOSPHO1	0.317830563482816	-0.149865306122449	1.44597491922544	0.154808698294702	0.198155133817218	-4.44903517387762
IL12RB1	0.182274296583471	0.108628571428571	1.43851849976997	0.156901790821761	0.199240369297475	-4.45584393763517
CD4	0.465478385266128	-0.214908163265306	1.42069824275949	0.161993788610338	0.203762513313622	-4.47198984759079
SLC39A14	-0.146983612661403	-0.0151102040816326	-1.41719424963358	0.163010010650898	0.203762513313622	-4.47514357942558
PRR5	-0.375701567429844	-0.0122857142857143	-1.33504496774064	0.188281386513097	0.233527301101516	-4.54708349320702
PTPRN2	0.458683111319316	-0.063034693877551	1.32650728433934	0.191070416356471	0.23516358936181	-4.55433864849699
PALLD	0.262724583639441	0.0606122448979592	1.31305967479366	0.195526862246808	0.238811434805261	-4.56568089849905
TP53I3	-0.182971150980117	0.163579591836735	-1.24558813666289	0.219078944941275	0.264257206887604	-4.62100380435245
RNF31	0.387821768189962	0.272124489795918	1.2439830537742	0.219663803225321	0.264257206887604	-4.62228749175552
MASP1	0.193941956133075	-0.0943408163265306	1.20886077757498	0.232752469978297	0.277913396989011	-4.64999730897353
HDAC8	0.755698930128039	0.170289795918367	1.19604441649531	0.237668166849136	0.281680790339717	-4.6599273204759
CRISP3	0.090024053560583	-0.00871020408163266	1.18347022039584	0.242564112757939	0.285369544421105	-4.66957499435405
MYLPF	0.39518050790138	0.252522448979592	1.1745502816645	0.24608133349491	0.287394258096245	-4.67636189365081
CEP164	-0.409395951725707	0.285297959183673	-1.12534971005003	0.266145068328975	0.308573992265479	-4.71294267843383
ACVRL1	0.3448010732502	-0.149957142857143	1.1029585045744	0.275651158851626	0.317296297958706	-4.72910910129904
CLEC10A	0.345832381264729	-0.188642857142857	1.07562425792666	0.287576629505334	0.328659005148953	-4.74843350131941
C7orf50	0.0619209011137601	-0.00331836734693878	1.06057034188745	0.294295722885103	0.333952593344798	-4.75888242730075
CD34	0.0783888219330857	-0.00903877551020408	1.01694987292649	0.314374906752972	0.354225247045602	-4.78837841391856
PON3	0.0965755974660027	-0.0326877551020408	0.956145762576791	0.343882609174682	0.384763758517126	-4.82754264881085
AMY1A_AMY1B_AMY1C	-0.142405924356181	0.00219795918367347	-0.951103714660258	0.346408973564772	0.384898859516413	-4.83068758756195
SCN3A	0.431282764839707	-0.501844897959184	0.883002575850437	0.381721412797959	0.421209834811541	-4.871613409923
NPM1	0.214729645225586	0.0788285714285714	0.829915077098179	0.410775238429365	0.450164644854099	-4.9014992560887
IL10	-0.24404706101286	0.0669408163265306	-0.815913275220756	0.418658646994297	0.455682881082228	-4.9090850724803
VSIG4	0.0924601291385771	0.0254836734693878	0.810547032293407	0.421704196905951	0.455896429087514	-4.91195943888671
PRKCQ	-0.113108284048034	0.0510387755102041	-0.743913447897173	0.460625546796916	0.494631459647695	-4.94612505929943
PRSS8	0.0938457765720514	0.0144224489795918	0.722869101086508	0.473336148861581	0.50489189211902	-4.95632603629691
NFAT5	-0.210733584772818	0.0388244897959184	-0.564794231322509	0.574895068973446	0.609160337985109	-5.02381710871817
CCL28	-0.181692213698334	-0.0960102040816326	-0.550689632487832	0.584450170102142	0.615210705370676	-5.02905014322682
VEGFB	0.138092600557308	-0.12210612244898	0.534936940908996	0.595211075374274	0.622442954639764	-5.03474086144367
ODAM	-0.0821707440547002	-0.0166142857142857	-0.46728473933636	0.642451720602567	0.66748230711955	-5.05733006870104
MRPL58	-0.123405365729039	0.238873469387755	-0.377022723242616	0.707850787734221	0.730342350492238	-5.08277196463383
CRYGD	0.284069057052638	-0.684908163265306	0.371294576685931	0.712083791729932	0.730342350492238	-5.08420461665075
RBP1	-0.11827670515103	0.0870836734693878	-0.293546031714285	0.77039494434838	0.785115866851852	-5.1014946804624
PF4	-0.0859014018816928	0.138820408163265	-0.264018129373533	0.792918200562718	0.802955139810347	-5.10700701509453
S100A13	-0.0290210916869689	-0.3095	-0.0708878718378141	0.943787257686441	0.949723026602708	-5.12868822506979
ERMAP	-0.0125883990299094	-0.309724489795918	-0.0295044993174596	0.976586946684603	0.976586946684603	-5.13008222556828
