## Supplemental Tables for "Plasma proteomics of seizure-associated changes in epilepsy": Table S5.tsv

NAME	GS<br> follow link to MSigDB	SIZE	ES	NES	NOM p-val	FDR q-val	FWER p-val	RANK AT MAX	LEADING EDGE
GOBP_T_CELL_DIFFERENTIATION_INVOLVED_IN_IMMUNE_RESPONSE	GOBP_T_CELL_DIFFERENTIATION_INVOLVED_IN_IMMUNE_RESPONSE	18	0.6968264	1.8695012	0.002109705	0.13142213	0.444	317	tags=72%, list=22%, signal=92%
GOBP_CD4_POSITIVE_ALPHA_BETA_T_CELL_DIFFERENTIATION	GOBP_CD4_POSITIVE_ALPHA_BETA_T_CELL_DIFFERENTIATION	16	0.73851717	1.8749413	0	0.13204408	0.428	335	tags=81%, list=23%, signal=105%
HP_BRONCHITIS	HP_BRONCHITIS	15	0.69994515	2.0442243	0	0.13873272	0.076	78	tags=40%, list=5%, signal=42%
GOBP_POSITIVE_REGULATION_OF_ADAPTIVE_IMMUNE_RESPONSE	GOBP_POSITIVE_REGULATION_OF_ADAPTIVE_IMMUNE_RESPONSE	32	0.58499813	1.8760252	0.003952569	0.14122048	0.422	220	tags=44%, list=15%, signal=51%
GOBP_T_CELL_DIFFERENTIATION	GOBP_T_CELL_DIFFERENTIATION	53	0.56602913	1.8824577	0	0.14191075	0.405	369	tags=55%, list=26%, signal=71%
GOBP_RESPIRATORY_SYSTEM_DEVELOPMENT	GOBP_RESPIRATORY_SYSTEM_DEVELOPMENT	27	0.61864126	1.9161308	0.001988072	0.14647429	0.305	197	tags=44%, list=14%, signal=51%
GOBP_LYMPHOCYTE_DIFFERENTIATION	GOBP_LYMPHOCYTE_DIFFERENTIATION	72	0.54073787	1.8961098	0	0.14902887	0.366	369	tags=51%, list=26%, signal=66%
GOBP_ALPHA_BETA_T_CELL_DIFFERENTIATION	GOBP_ALPHA_BETA_T_CELL_DIFFERENTIATION	20	0.698498	1.90197	0	0.15403703	0.343	361	tags=75%, list=25%, signal=99%
GOBP_LYMPHOCYTE_ACTIVATION_INVOLVED_IN_IMMUNE_RESPONSE	GOBP_LYMPHOCYTE_ACTIVATION_INVOLVED_IN_IMMUNE_RESPONSE	36	0.6354851	1.8826733	0	0.1560167	0.405	317	tags=61%, list=22%, signal=76%
GOBP_LEUKOCYTE_DIFFERENTIATION	GOBP_LEUKOCYTE_DIFFERENTIATION	113	0.49258786	1.8466777	0	0.15967415	0.5	369	tags=48%, list=26%, signal=59%
GOBP_NATURAL_KILLER_CELL_ACTIVATION	GOBP_NATURAL_KILLER_CELL_ACTIVATION	22	0.6620216	1.9191649	0	0.1663136	0.301	222	tags=55%, list=15%, signal=64%
HP_ABNORMAL_ESOPHAGUS_MORPHOLOGY	HP_ABNORMAL_ESOPHAGUS_MORPHOLOGY	18	0.61515456	1.9305761	0	0.1677432	0.27	369	tags=61%, list=26%, signal=81%
GOBP_POSITIVE_REGULATION_OF_TYPE_II_INTERFERON_PRODUCTION	GOBP_POSITIVE_REGULATION_OF_TYPE_II_INTERFERON_PRODUCTION	24	0.68261164	1.9347204	0.001968504	0.19894129	0.26	297	tags=63%, list=21%, signal=77%
GOBP_MYELOID_LEUKOCYTE_DIFFERENTIATION	GOBP_MYELOID_LEUKOCYTE_DIFFERENTIATION	52	0.53034407	1.7981595	0.010141988	0.21127321	0.605	395	tags=56%, list=28%, signal=74%
GOBP_REGULATION_OF_GRANULOCYTE_CHEMOTAXIS	GOBP_REGULATION_OF_GRANULOCYTE_CHEMOTAXIS	15	0.6516809	1.8016002	0.003968254	0.21404329	0.602	151	tags=47%, list=11%, signal=52%
GOBP_MONONUCLEAR_CELL_DIFFERENTIATION	GOBP_MONONUCLEAR_CELL_DIFFERENTIATION	95	0.49558136	1.8056145	0	0.2157791	0.594	381	tags=49%, list=27%, signal=63%
GOBP_NEGATIVE_REGULATION_OF_IMMUNE_EFFECTOR_PROCESS	GOBP_NEGATIVE_REGULATION_OF_IMMUNE_EFFECTOR_PROCESS	36	0.5489995	1.8098825	0.007968128	0.2183445	0.586	384	tags=53%, list=27%, signal=70%
GOBP_POSITIVE_REGULATION_OF_LEUKOCYTE_PROLIFERATION	GOBP_POSITIVE_REGULATION_OF_LEUKOCYTE_PROLIFERATION	47	0.51014876	1.788798	0.006012024	0.22077094	0.621	228	tags=38%, list=16%, signal=44%
GOBP_TYPE_II_INTERFERON_PRODUCTION	GOBP_TYPE_II_INTERFERON_PRODUCTION	33	0.6215286	1.9467949	0.001968504	0.22213261	0.234	395	tags=61%, list=28%, signal=82%
GOBP_PRODUCTION_OF_MOLECULAR_MEDIATOR_OF_IMMUNE_RESPONSE	GOBP_PRODUCTION_OF_MOLECULAR_MEDIATOR_OF_IMMUNE_RESPONSE	55	0.519272	1.7673782	0.005940594	0.22369348	0.661	326	tags=49%, list=23%, signal=61%
GOBP_T_HELPER_1_TYPE_IMMUNE_RESPONSE	GOBP_T_HELPER_1_TYPE_IMMUNE_RESPONSE	15	0.66383624	1.8125075	0.002008032	0.22488798	0.58	312	tags=73%, list=22%, signal=93%
GOBP_POSITIVE_REGULATION_OF_LEUKOCYTE_MEDIATED_IMMUNITY	GOBP_POSITIVE_REGULATION_OF_LEUKOCYTE_MEDIATED_IMMUNITY	34	0.55602515	1.7620941	0.01814516	0.22797573	0.669	364	tags=56%, list=25%, signal=73%
GOBP_POSITIVE_REGULATION_OF_HEMOPOIESIS	GOBP_POSITIVE_REGULATION_OF_HEMOPOIESIS	44	0.55629325	1.7550457	0.012738854	0.22859299	0.68	364	tags=57%, list=25%, signal=74%
GOBP_REGULATION_OF_ALPHA_BETA_T_CELL_DIFFERENTIATION	GOBP_REGULATION_OF_ALPHA_BETA_T_CELL_DIFFERENTIATION	15	0.6912103	1.7687631	0.002096436	0.22955991	0.66	361	tags=73%, list=25%, signal=97%
GOBP_CD4_POSITIVE_ALPHA_BETA_T_CELL_ACTIVATION	GOBP_CD4_POSITIVE_ALPHA_BETA_T_CELL_ACTIVATION	21	0.62364244	1.7508632	0.010351967	0.23005259	0.685	335	tags=67%, list=23%, signal=86%
GOBP_POSITIVE_REGULATION_OF_PRODUCTION_OF_MOLECULAR_MEDIATOR_OF_IMMUNE_RESPONSE	GOBP_POSITIVE_REGULATION_OF_PRODUCTION_OF_MOLECULAR_MEDIATOR_OF_IMMUNE_RESPONSE	36	0.55520827	1.7559003	0.01369863	0.23448208	0.679	201	tags=44%, list=14%, signal=50%
GOBP_POSITIVE_REGULATION_OF_LYMPHOCYTE_DIFFERENTIATION	GOBP_POSITIVE_REGULATION_OF_LYMPHOCYTE_DIFFERENTIATION	29	0.60681075	1.7726454	0.006160164	0.2390463	0.655	361	tags=59%, list=25%, signal=77%
HP_ABNORMAL_TRACHEOBRONCHIAL_MORPHOLOGY	HP_ABNORMAL_TRACHEOBRONCHIAL_MORPHOLOGY	37	0.51656735	1.7687702	0.003913894	0.23912491	0.66	309	tags=46%, list=22%, signal=57%
GOBP_CELLULAR_RESPONSE_TO_XENOBIOTIC_STIMULUS	GOBP_CELLULAR_RESPONSE_TO_XENOBIOTIC_STIMULUS	15	0.6283865	1.7367585	0.008368201	0.24139811	0.703	321	tags=60%, list=22%, signal=76%
GOBP_ODONTOGENESIS	GOBP_ODONTOGENESIS	21	0.5382667	1.7074196	0.018556701	0.24489497	0.75	209	tags=38%, list=15%, signal=44%
GOBP_ODONTOGENESIS_OF_DENTIN_CONTAINING_TOOTH	GOBP_ODONTOGENESIS_OF_DENTIN_CONTAINING_TOOTH	18	0.550692	1.7096949	0.016032064	0.24512619	0.748	209	tags=39%, list=15%, signal=45%
GOMF_CYTOKINE_RECEPTOR_ACTIVITY	GOMF_CYTOKINE_RECEPTOR_ACTIVITY	38	0.56175953	1.7381705	0.014403292	0.24557589	0.701	260	tags=42%, list=18%, signal=50%
GOBP_RESPONSE_TO_ETHANOL	GOBP_RESPONSE_TO_ETHANOL	17	0.61981606	1.7743531	0.008048289	0.2457112	0.65	390	tags=65%, list=27%, signal=88%
GOBP_POSITIVE_REGULATION_OF_CELL_POPULATION_PROLIFERATION	GOBP_POSITIVE_REGULATION_OF_CELL_POPULATION_PROLIFERATION	176	0.41773984	1.7400906	0.006122449	0.2484221	0.697	251	tags=30%, list=17%, signal=32%
