## Supplemental Tables for "Plasma proteomics of seizure-associated changes in epilepsy": Table S8.csv

	assay	percentOfCases_below_LOD
1	EIF5A	40.9090909090909
2	IL4	60.7954545454545
3	IL1B	36.9318181818182
4	IL33	64.7727272727273
5	ARNT	61.3636363636364
6	LTO1	36.9318181818182
7	ACTN4	86.3636363636364
8	PREB	57.3863636363636
9	IL24	79.5454545454545
10	CEP164	77.2727272727273
11	PNPT1	34.0909090909091
12	ARTN	81.8181818181818
13	NCLN	50.5681818181818
14	IL20	34.6590909090909
15	RGS8	55.1136363636364
16	CXCL14	96.5909090909091
17	NRTN	40.3409090909091
18	DGKZ	73.2954545454545
19	PRKCQ	47.1590909090909
20	NFATC3	88.6363636363636
21	IL5	39.2045454545455
22	IL1A	81.25
23	IL15RA	45.4545454545455
24	DAND5	71.0227272727273
25	IL12RB2	30.6818181818182
26	SPRED2	39.7727272727273
27	TPSG1	45.4545454545455
28	HIF1A	42.0454545454545
29	KDM3A	77.2727272727273
30	GLI2	90.9090909090909
31	STX5	38.6363636363636
32	RICTOR	55.1136363636364
33	ESR1	44.3181818181818
34	HDAC8	80.6818181818182
35	PTPN9	68.75
36	SIRT1	72.7272727272727
37	POLR2A	80.6818181818182
38	IL21R	82.9545454545455
39	FGF6	81.8181818181818
40	YY1	58.5227272727273
41	GAD2	77.2727272727273
42	LRIG3	61.3636363636364
43	NME1	96.0227272727273
44	RAP1A	50
45	RPA2	92.0454545454545
46	FGF12	34.6590909090909
47	CCNE1	61.3636363636364
48	CEBPA	34.6590909090909
49	FGF20	72.7272727272727
50	IL20RB	99.4318181818182
51	PIKFYVE	52.2727272727273
52	BABAM1	49.4318181818182
53	WASL	35.2272727272727
54	IL36A	50
55	RNF31	67.6136363636364
56	CA8	93.75
57	PLCB1	82.3863636363636
58	CD36	67.0454545454545
59	IL31	64.7727272727273
60	MRPS16	91.4772727272727
61	CSNK1D	61.9318181818182
62	DDX39A	81.8181818181818
63	REPS1	32.3863636363636
64	NEDD9	73.2954545454545
65	RNF168	60.7954545454545
66	ZNF174	76.7045454545455
67	SHH	100
68	NDUFA5	44.8863636363636
69	DEFB103A_DEFB103B	67.6136363636364
70	GIPR	55.1136363636364
71	AFAP1	38.6363636363636
72	ANXA1	88.6363636363636
73	CSH1	63.0681818181818
74	MDH1	35.7954545454545
75	CGB3_CGB5_CGB8	57.3863636363636
76	ABO	33.5227272727273
77	COPE	35.7954545454545
78	KRT14	45.4545454545455
79	AMFR	68.75
80	ATP5PO	69.3181818181818
81	KCNIP4	42.0454545454545
82	METAP1	98.2954545454545
83	RAB6B	76.1363636363636
84	SSB	35.2272727272727
85	SIRT5	34.6590909090909
86	IDI2	40.9090909090909
87	RASA1	78.4090909090909
88	HSP90B1	32.3863636363636
89	MAPT	65.9090909090909
90	CLSPN	89.7727272727273
91	IVD	41.4772727272727
92	NOS3	40.3409090909091
93	GBP4	53.9772727272727
94	NXPH1	97.7272727272727
95	CASP1	34.0909090909091
96	MRPL46	73.2954545454545
97	TST	94.8863636363636
98	XRCC4	39.2045454545455
99	PFDN2	42.6136363636364
100	NGF	100
101	APP	68.75
102	ARSA	39.7727272727273
103	AGBL2	60.7954545454545
104	UPK3A	88.6363636363636
105	TJP3	47.1590909090909
106	SCN3B	59.0909090909091
107	CNTF	72.1590909090909
108	GLP1R	59.6590909090909
109	TSPAN7	51.1363636363636
110	RANBP2	83.5227272727273
111	GPR101	32.9545454545455
112	CACNB1	72.7272727272727
113	RAB3GAP1	32.9545454545455
114	ECSCR	36.3636363636364
115	HDAC9	32.3863636363636
116	CACNA1C	55.1136363636364
117	PNMA2	42.6136363636364
118	BCAT2	36.3636363636364
119	LELP1	43.1818181818182
120	TFAP2A	51.1363636363636
121	CBLN1	32.9545454545455
122	BLOC1S2	35.7954545454545
123	DEFB118	36.3636363636364
124	ARID3A	68.1818181818182
125	IGDCC3	56.25
126	LMOD2	69.8863636363636
127	KRT8	38.0681818181818
128	RRP15	68.75
129	MAP1LC3A	43.1818181818182
130	CHP1	38.6363636363636
131	BHLHE40	56.8181818181818
132	SAG	68.75
133	NLGN2	32.3863636363636
134	TP73	36.9318181818182
135	AMIGO1	32.3863636363636
136	CLIC5	32.9545454545455
137	LRFN2	78.9772727272727
138	FRMD7	51.7045454545455
139	NRXN3	46.5909090909091
140	CRTAP	39.2045454545455
141	SCN3A	57.3863636363636
142	SOX9	60.7954545454545
143	LRTM1	39.7727272727273
144	LRP2BP	47.7272727272727
145	CNTNAP4	57.3863636363636
146	PSMD5	77.8409090909091
147	HNF1A	53.9772727272727
148	GNGT1	37.5
149	CASC3	58.5227272727273
150	CD164L2	53.9772727272727
151	TBR1	39.2045454545455
152	SLC1A4	80.1136363636364
153	TPBGL	64.7727272727273
154	FZD10	35.7954545454545
155	PFDN6	47.1590909090909
156	MSLNL	31.25
157	PRKAG3	56.8181818181818
158	DDX53	67.6136363636364
159	AP2B1	49.4318181818182
160	DCC	55.6818181818182
161	AKR1B10	37.5
162	RAC3	39.7727272727273
163	CCDC28A	64.2045454545455
164	SORBS1	98.2954545454545
165	ATXN2L	64.7727272727273
166	SOX2	46.0227272727273
167	PAFAH1B3	39.2045454545455
168	GART	51.1363636363636
169	MRPL28	52.8409090909091
170	NARS1	68.1818181818182
171	MRPL58	51.7045454545455
172	GID8	46.5909090909091
173	CSNK2A1	55.1136363636364
174	PSMD1	32.9545454545455
175	CDAN1	95.4545454545455
176	MTHFD2	62.5
177	OSBPL2	79.5454545454545
178	C7orf50	61.9318181818182
179	NAPRT	75
180	NGRN	75
181	INSL3	33.5227272727273
